# Integration of Elemental Imaging and Spatial Transcriptomic Profiling for Proof-of-Concept Metals-Based Pathway Analysis of Colon Tumor Microenvironment

**DOI:** 10.1101/2024.12.09.24318747

**Authors:** Aruesha Srivastava, Neha Shaik, Yunrui Lu, Matthew Chan, Alos Diallo, Serin Han, Tracy Punshon, Brian Jackson, Linda Vahdat, Xiaoying Liu, Vivek Mittal, Ken Lau, Jiang Gui, Louis Vaickus, Jack Hoopes, Fred Kolling, Laurent Perreard, Jonathan Marotti, Joshua Levy

## Abstract

The complex interplay between metal abundance, transport mechanisms, cell distribution, and tumor progression-related biological pathways (e.g., metabolism, collagen remodeling) remains poorly understood. Traditionally, genes and metals have been studied in isolation, limiting insights into their interactions. Recent advances in spatial transcriptomics and elemental profiling now enable comprehensive exploration of tissue-wide metal-gene interactions, though integration remains challenging. In this proof-of-concept study, we investigated metal-dependent signaling within the tumor microenvironment of a unique colorectal cancer (CRC) tumor. We implemented a spatial multimodal workflow which integrated elemental imaging, gene expression, cellular composition, and histopathological features to uncover metals-related pathways through spatially resolved differential expression analysis. Preliminary findings revealed significant associations, for instance: elevated iron correlated with mesenchymal phenotypes located at the tumor’s proliferative front, reflecting epithelial-to-mesenchymal transition pathways, and extracellular matrix remodeling. High concentrations of copper were predominantly localized in regions of active tumor growth and associated with the upregulation of immune response genes. This proof-of-concept workflow demonstrates the feasibility of integrating elemental imaging with spatial transcriptomics to identify metals-based gene correlates. Future application of this workflow to larger patient cohorts will pave the way for expansive comparisons across the metallome and transcriptome, ultimately identifying novel targets for tumor progression biomarkers and therapeutic interventions.
