## Supplementary material for "Integration of Elemental Imaging and Spatial Transcriptomic Profiling for Proof-of-Concept Metals-Based Pathway Analysis of Colon Tumor Microenvironment": Table S1

### Sheet: Sheet1
	annot	variable	Mean	SE	estimate	std.error	statistic	adj.p.value
0	Cancer	Ca	-0.083781	0.0115425	-0.0189113	0.0300388	-0.629563	0.52901
1	Cancer	Cu	0.185025	0.0157792	0.675229	0.0320397	21.0747	6.88825e-94
2	Cancer	Fe	0.12837	0.0139825	0.116374	0.0294086	3.95715	7.69124e-05
3	Cancer	K	-0.272096	0.0101462	-0.446738	0.0276954	-16.1304	8.71776e-57
4	Cancer	Mg	0.144587	0.0160767	0.58438	0.0331998	17.6019	1.03323e-66
5	Cancer	Mn	0.110649	0.016117	0.408623	0.0332775	12.2793	1.46499e-33
6	Cancer	Zn	-0.252219	0.00958082	-0.418776	0.0232561	-18.0072	5.73921e-70
7	Interface	Ca	-0.34405	0.0368709	-0.27918	0.0461778	-6.04576	3.19227e-09
8	Interface	Cu	-0.648938	0.0107542	-0.158734	0.0492537	-3.22279	0.00127773
9	Interface	Fe	-0.312455	0.035253	-0.32445	0.0452089	-7.17669	1.09337e-12
10	Interface	K	-0.00679536	0.0569115	-0.181437	0.0425753	-4.26156	2.0678e-05
11	Interface	Mg	-0.339343	0.0398873	0.10045	0.0510371	1.96817	0.0491039
12	Interface	Mn	-0.310664	0.032211	-0.0126892	0.0511565	-0.248047	0.804108
13	Interface	Zn	0.355668	0.0504307	0.189111	0.0357509	5.2897	1.27796e-07
14	Muscularis	Ca	0.57767	0.044999	0.64254	0.0354175	18.1419	1.16088e-70
15	Muscularis	Cu	-0.643416	0.00507666	-0.153212	0.0377766	-4.05573	6.76631e-05
16	Muscularis	Fe	-0.631528	0.00792783	-0.643524	0.0346744	-18.5591	8.76384e-74
17	Muscularis	K	1.43674	0.0424016	1.2621	0.0326544	38.6501	3.13628e-285
18	Muscularis	Mg	-0.522054	0.00970757	-0.0822616	0.0391445	-2.10149	0.0475315
19	Muscularis	Mn	-0.402777	0.012008	-0.104803	0.0392361	-2.67108	0.010114
20	Muscularis	Zn	1.22951	0.0274174	1.06295	0.0274202	38.7651	1.02684e-286
21	Serosa	Ca	-0.409318	0.0943526	-0.344449	0.0742031	-4.64197	4.72028e-06
22	Serosa	Cu	-0.853487	0.00535793	-0.363283	0.0791458	-4.59005	9.08217e-06
23	Serosa	Fe	0.863596	0.152006	0.8516	0.0726462	11.7226	5.05186e-31
24	Serosa	K	-0.459282	0.0542749	-0.633923	0.0684142	-9.26596	3.757e-20
25	Serosa	Mg	-1.04236	0.0121731	-0.602568	0.0820115	-7.34736	4.70487e-13
26	Serosa	Mn	-0.589106	0.0365875	-0.291131	0.0822034	-3.5416	0.000802755
27	Serosa	Zn	-0.666728	0.0296738	-0.833285	0.0574481	-14.505	1.34935e-46
