## Supplementary material for "Integration of Elemental Imaging and Spatial Transcriptomic Profiling for Proof-of-Concept Metals-Based Pathway Analysis of Colon Tumor Microenvironment": Table S2

### Sheet: Sheet1
Element	Comparison	Estimate	SE	Z	Adj.P-value
Ca	Cancer > Interface	0.26	0.053	4.91	5.47e-06
Ca	Cancer > Muscularis	-0.661	0.0324	-20.4	3.32e-09
Ca	Cancer > Serosa	0.326	0.0977	3.33	0.00483
Ca	Interface > Muscularis	-0.922	0.0592	-15.6	3.32e-09
Ca	Interface > Serosa	0.0653	0.11	0.596	0.933
Ca	Muscularis > Serosa	0.987	0.101	9.75	3.32e-09
Cu	Cancer > Interface	0.834	0.0565	14.8	3.32e-09
Cu	Cancer > Muscularis	0.828	0.0345	24	3.32e-09
Cu	Cancer > Serosa	1.04	0.104	9.96	3.32e-09
Cu	Interface > Muscularis	-0.00552	0.0632	-0.0874	1
Cu	Interface > Serosa	0.205	0.117	1.75	0.298
Cu	Muscularis > Serosa	0.21	0.108	1.94	0.21
K	Cancer > Interface	-0.265	0.0488	-5.43	3.49e-07
K	Cancer > Muscularis	-1.71	0.0299	-57.2	3.32e-09
K	Cancer > Serosa	0.187	0.0901	2.08	0.161
K	Interface > Muscularis	-1.44	0.0546	-26.4	3.32e-09
K	Interface > Serosa	0.452	0.101	4.48	4.56e-05
K	Muscularis > Serosa	1.9	0.0934	20.3	3.32e-09
Mg	Cancer > Interface	0.484	0.0585	8.27	3.32e-09
Mg	Cancer > Muscularis	0.667	0.0358	18.6	3.32e-09
Mg	Cancer > Serosa	1.19	0.108	11	3.32e-09
Mg	Interface > Muscularis	0.183	0.0655	2.79	0.0271
Mg	Interface > Serosa	0.703	0.121	5.8	4.46e-08
Mg	Muscularis > Serosa	0.52	0.112	4.65	2.04e-05
Fe	Cancer > Interface	0.441	0.0518	8.5	3.32e-09
Fe	Cancer > Muscularis	0.76	0.0317	24	3.32e-09
Fe	Cancer > Serosa	-0.735	0.0957	-7.68	3.32e-09
Fe	Interface > Muscularis	0.319	0.058	5.5	2.39e-07
Fe	Interface > Serosa	-1.18	0.107	-11	3.32e-09
Fe	Muscularis > Serosa	-1.5	0.0991	-15.1	3.32e-09
Zn	Cancer > Interface	-0.608	0.041	-14.8	3.32e-09
Zn	Cancer > Muscularis	-1.48	0.0251	-59.1	3.32e-09
Zn	Cancer > Serosa	0.415	0.0757	5.48	2.73e-07
Zn	Interface > Muscularis	-0.874	0.0459	-19.1	3.32e-09
Zn	Interface > Serosa	1.02	0.0849	12	3.32e-09
Zn	Muscularis > Serosa	1.9	0.0784	24.2	3.32e-09
Mn	Cancer > Interface	0.421	0.0587	7.18	3.32e-09
Mn	Cancer > Muscularis	0.513	0.0359	14.3	3.32e-09
Mn	Cancer > Serosa	0.7	0.108	6.46	3.99e-09
Mn	Interface > Muscularis	0.0921	0.0656	1.4	0.497
Mn	Interface > Serosa	0.278	0.121	2.29	0.0997
Mn	Muscularis > Serosa	0.186	0.112	1.66	0.345
