## Supplementary material for "Integration of Elemental Imaging and Spatial Transcriptomic Profiling for Proof-of-Concept Metals-Based Pathway Analysis of Colon Tumor Microenvironment": Table S3

### Sheet: Correlation
	B Cell Precursors	B Memory Cells	B Naive Cells	Dendritic cell	Endothelial	Epithelial	Macrophage	Mast cell	Mesenchymal	Monocyte	Neuronal	Plasma cells	Proliferating B Cells	Red blood cells	T cells
Ca	-0.0231431	0.0953343	-0.117424	0.0593465	-0.0188197	-0.222303	-0.121528	-0.100594	-0.000411614	-0.383351	-0.0770917	0.0572017	0.0273694	-0.114643	0.0824846
Cu	0.633469	0.576463	0.387711	0.619996	0.470563	0.325036	0.498549	0.480113	0.206436	0.00330094	0.516179	0.453757	0.618827	0.380615	0.642422
K	-0.201688	8.28575e-05	-0.369823	-0.00825712	-0.104401	-0.457281	-0.259262	-0.353329	-0.0639971	-0.657384	-0.294677	-0.137236	-0.148665	-0.388439	0.0101103
Mg	0.43704	0.54153	0.207023	0.535783	0.360049	0.109053	0.33155	0.273993	0.138808	-0.183428	0.287807	0.374627	0.42844	0.172173	0.555982
Fe	0.413568	0.489212	0.142867	0.361408	0.306467	-0.0732711	0.20962	0.108717	0.475092	0.0662545	0.218739	0.46107	0.311382	0.148042	0.412142
Zn	-0.248096	-0.069435	-0.382232	-0.0482588	-0.198566	-0.478942	-0.272185	-0.352468	-0.129857	-0.596427	-0.325013	-0.247766	-0.210969	-0.412323	-0.0383797
Mn	0.399801	0.535906	0.131342	0.485166	0.288119	-0.0406308	0.266419	0.156065	0.212012	-0.248345	0.173906	0.384651	0.297298	0.0624203	0.529596

### Sheet: p-value
	B Cell Precursors	B Memory Cells	B Naive Cells	Dendritic cell	Endothelial	Epithelial	Macrophage	Mast cell	Mesenchymal	Monocyte	Neuronal	Plasma cells	Proliferating B Cells	Red blood cells	T cells
Ca	0.103406	1.77999e-11	1.12648e-16	2.92415e-05	0.185414	1.65364e-56	9.28222e-18	1.28645e-12	0.976896	3.867e-173	5.56516e-08	5.62536e-05	0.0540959	5.82213e-16	6.11772e-09
Cu	0	0	2.17613e-177	0	1.94776e-271	3.16446e-122	1.39738e-309	4.68569e-284	8.25982e-49	0.816341	0	3.50488e-250	0	1.66548e-170	0
K	1.26119e-46	0.995348	2.33418e-160	0.561255	1.76086e-13	1.53321e-254	6.78942e-77	1.38659e-145	6.56143e-06	0	8.40666e-100	2.96082e-22	7.09662e-26	4.18685e-178	0.476851
Mg	3.42573e-230	0	4.39416e-49	0	1.69125e-151	1.4052e-14	2.18153e-127	5.20062e-86	9.79393e-23	9.85371e-39	4.32099e-95	7.92733e-165	2.4535e-220	2.91163e-34	0
Fe	5.88327e-204	1.85392e-296	5.30535e-24	1.03443e-152	3.39301e-108	2.43964e-07	2.63979e-50	1.69229e-14	2.26309e-277	3.0596e-06	1.00408e-54	2.76955e-259	8.21562e-112	1.13767e-25	1.97896e-202
Zn	2.2941e-70	1.00154e-06	4.65418e-172	0.000680145	3.21342e-45	1.73706e-282	7.34201e-85	7.74653e-145	4.49054e-20	0	3.30087e-122	3.53731e-70	6.03799e-51	1.26859e-202	0.00690514
Mn	1.61764e-189	0	1.67218e-20	6.75918e-291	2.6598e-95	0.00423699	2.98339e-81	2.22953e-28	1.91484e-51	1.65311e-70	6.2392e-35	2.12418e-174	1.2365e-101	1.10179e-05	0
