## Supplementary material for "Integration of Elemental Imaging and Spatial Transcriptomic Profiling for Proof-of-Concept Metals-Based Pathway Analysis of Colon Tumor Microenvironment": Table S5

### Sheet: Ca
	Gene_set	Term	P-value	Adjusted P-value	Odds Ratio	Combined Score	Genes
0	MSigDB_Hallmark_2020	Myogenesis	7.02168e-12	2.52781e-10	11.8369	303.996	PTGIS;DMPK;HSPB8;FHL1;LDB3;SORBS1;MYLK;GNAO1;SMTN;PTP4A3;DES;FXYD1;SPEG;MYH11;IGFBP7;CRYAB
1	MSigDB_Hallmark_2020	Epithelial Mesenchymal Transition	8.1684e-07	1.47031e-05	7.50614	105.22	ACTA2;CALD1;ELN;MGP;DPYSL3;FLNA;TIMP3;MYL9;FBLN5;FERMT2;MYLK
2	MSigDB_Hallmark_2020	Allograft Rejection	0.000112037	0.00134445	5.95439	54.1652	CD2;CD79A;CCND2;IRF4;FLNA;CCL19;GBP2;CXCL13
3	MSigDB_Hallmark_2020	Coagulation	0.000995558	0.00832564	5.65935	39.1186	C3;C1S;C1R;SERPING1;TIMP3;ISCU
4	MSigDB_Hallmark_2020	Adipogenesis	0.00115634	0.00832564	4.66825	31.569	C3;HSPB8;PDCD4;SPARCL1;SORBS1;HADH;MYLK
5	MSigDB_Hallmark_2020	Apical Junction	0.00141994	0.00851964	4.49716	29.4885	SDC3;MAP3K20;SPEG;EVL;HADH;MYL9;ACTG2
6	MSigDB_Hallmark_2020	Interferon Gamma Response	0.0051154	0.023239	4.01721	21.1928	C1S;C1R;IRF4;SERPING1;SLAMF7;IL18BP
7	MSigDB_Hallmark_2020	Complement	0.00579297	0.023239	3.90983	20.14	C3;ZEB1;C1S;C1R;SPOCK2;SERPING1
8	MSigDB_Hallmark_2020	KRAS Signaling Up	0.00608156	0.023239	3.86846	19.7388	AKAP12;GUCY1A1;ADAMDEC1;CCND2;CCSER2;SPARCL1
9	MSigDB_Hallmark_2020	UV Response Dn	0.00645527	0.023239	4.51014	22.744	EFEMP1;RBPMS;KCNMA1;ATP2B4;FBLN5
10	Reactome_2022	Muscle Contraction	2.7903e-13	1.08264e-10	13.3489	385.882	GUCY1A1;DMPK;LMOD1;ATP2B4;ATP1A2;SORBS1;ACTG2;SLC8A1;MYLK;ACTA2;DES;PLN;CALD1;FXYD1;ANXA6;MYH11;MYL9
11	Reactome_2022	Smooth Muscle Contraction	7.83921e-13	1.52081e-10	42.6048	1187.59	ACTA2;GUCY1A1;CALD1;LMOD1;ANXA6;MYH11;SORBS1;MYL9;ACTG2;MYLK
12	Reactome_2022	RHO GTPases Activate PAKs	1.04058e-08	1.34581e-06	53.3036	979.768	PPP1R12A;FLNA;MYH11;PPP1R12B;MYL9;MYLK
13	Reactome_2022	Ion Homeostasis	3.07933e-06	0.000298695	17.3266	219.888	PLN;DMPK;FXYD1;ATP2B4;ATP1A2;SLC8A1
14	Reactome_2022	RHO GTPases Activate PKNs	7.24574e-06	0.000562269	22.0394	260.839	PPP1R14A;PPP1R12A;MYH11;PPP1R12B;MYL9
15	Reactome_2022	RHO GTPases Activate ROCKs	1.60311e-05	0.000888584	32.7105	361.156	PPP1R12A;MYH11;PPP1R12B;MYL9
16	Reactome_2022	RHO GTPases Activate CIT	1.60311e-05	0.000888584	32.7105	361.156	PPP1R12A;MYH11;PPP1R12B;MYL9
17	Reactome_2022	Cell-extracellular Matrix Interactions	0.000236928	0.011491	30.4626	254.294	FLNA;FERMT2;LIMS2
18	Reactome_2022	Regulation Of Complement Cascade	0.000330135	0.0142325	13.6134	109.125	C3;C1S;C1R;SERPING1
19	Reactome_2022	Initial Triggering Of Complement	0.000417218	0.016188	24.366	189.614	C3;C1S;C1R
20	Reactome_2022	Cardiac Conduction	0.000518771	0.0164873	6.45254	48.8073	PLN;DMPK;FXYD1;ATP2B4;ATP1A2;SLC8A1
21	Reactome_2022	Platelet Homeostasis	0.0005683	0.0164873	8.098	60.5153	GUCY1A1;KCNMB1;KCNMA1;ATP2B4;SLC8A1
22	Reactome_2022	Nitric Oxide Stimulates Guanylate Cyclase	0.000575829	0.0164873	21.497	160.361	GUCY1A1;KCNMB1;KCNMA1
23	Reactome_2022	Acetylcholine Inhibits Contraction Of Outer Hair Cells	0.00067306	0.0164873	80.7252	589.591	KCNMB1;KCNMA1
24	Reactome_2022	Classical Antibody-Mediated Complement Activation	0.00067306	0.0164873	80.7252	589.591	C1S;C1R
25	Reactome_2022	RHO GTPase Effectors	0.000680665	0.0164873	4.49232	32.76	PPP1R14A;PPP1R12A;FLNA;MYH11;EVL;PPP1R12B;MYL9;MYLK
26	Reactome_2022	Complement Cascade	0.000722384	0.0164873	10.8852	78.7324	C3;C1S;C1R;SERPING1
27	Reactome_2022	Ion Transport By P-type ATPases	0.000905437	0.0195172	10.2032	71.4947	PLN;FXYD1;ATP2B4;ATP1A2
28	Reactome_2022	Eukaryotic Translation Elongation	0.00100409	0.0205046	60.5405	417.952	EEF1G;EEF2
29	Reactome_2022	Ca2+ Activated K+ Channels	0.00185396	0.0359668	40.3559	253.856	KCNMB1;KCNMA1
30	Reactome_2022	Hemostasis	0.00211529	0.0390824	2.81548	17.3393	CD2;GUCY1A1;ISLR;RAP1A;KCNMB1;KCNMA1;SDC3;ATP2B4;SERPING1;FLNA;TIMP3;SLC8A1

### Sheet: Cu
	Gene_set	Term	P-value	Adjusted P-value	Odds Ratio	Combined Score	Genes
0	MSigDB_Hallmark_2020	Interferon Gamma Response	2.59714e-14	1.0908e-12	14.074	440.26	BATF2;CD274;CD74;CIITA;CXCL9;STAT1;GZMA;IFIT3;CXCL11;RNF213;PSME1;IRF8;TRIM14;METTL7B;LAP3;B2M;GBP4;IDO1
1	MSigDB_Hallmark_2020	G2-M Checkpoint	6.19999e-09	1.302e-07	9.56885	180.839	TOP2A;HSPA8;MKI67;SMC4;RAD23B;NDC80;CDC25B;CDC20;PTTG1;CKS2;KPNA2;BUB1;MCM2
2	MSigDB_Hallmark_2020	Interferon Alpha Response	7.79956e-08	1.09194e-06	13.5562	221.87	BATF2;CD74;CXCL11;PSME1;TRIM14;LAP3;B2M;IFIT3;GBP4
3	MSigDB_Hallmark_2020	E2F Targets	5.71613e-07	6.00194e-06	7.80112	112.14	CDC20;TOP2A;HELLS;PTTG1;CKS2;MKI67;KPNA2;SMC4;DCTPP1;CDC25B;MCM2
4	MSigDB_Hallmark_2020	Estrogen Response Late	3.84109e-05	0.000322652	6.05427	61.5548	CDC20;TOP2A;TST;MYB;TPD52L1;ADD3;DHRS2;ASS1;PTGES
5	MSigDB_Hallmark_2020	Myc Targets V1	6.83996e-05	0.000478797	6.41676	61.5376	CDC20;SET;FAM120A;VDAC1;CYC1;KPNA2;RAD23B;MCM2
6	MSigDB_Hallmark_2020	Allograft Rejection	0.000112037	0.000672224	5.95439	54.1652	CD74;CXCL9;NOS2;STAT1;GZMA;CD7;IRF8;B2M
7	MSigDB_Hallmark_2020	mTORC1 Signaling	0.000962447	0.00505285	4.82549	33.518	CYB5B;PSAT1;ARPC5L;ADD3;SQSTM1;BUB1;MCM2
8	MSigDB_Hallmark_2020	Estrogen Response Early	0.00579297	0.0270338	3.90983	20.14	MYB;KRT8;TPD52L1;ADD3;DHRS2;PTGES
9	MSigDB_Hallmark_2020	UV Response Up	0.00766676	0.0322004	4.31812	21.0329	CYB5B;ABCB1;TST;GGH;SQSTM1
10	MSigDB_Hallmark_2020	Pperoxisome	0.00999348	0.0381569	5.03516	23.1911	TOP2A;ABCB1;FABP6;ACSL5
11	Reactome_2022	Cell Cycle, Mitotic	9.25606e-06	0.00354512	4.24678	49.2211	TOP2A;HSP90AA1;SET;HDAC1;TUBB4B;SMC4;NDC80;CDC25B;CDC20;TUBA1C;CCNB1;UBB;PTTG1;PSME1;BUB1
12	Reactome_2022	Cell Cycle	1.03401e-05	0.00354512	3.80192	43.6441	TOP2A;HSP90AA1;SET;HDAC1;MND1;TUBB4B;SMC4;NDC80;CDC25B;CDC20;TUBA1C;CCNB1;UBB;PTTG1;MSH4;PSME1;BUB1
13	Reactome_2022	Interferon Signaling	1.79647e-05	0.00354512	6.7059	73.2761	CIITA;UBB;STAT1;IRF8;TRIM14;KPNA2;B2M;GBP4;IFIT3
14	Reactome_2022	M Phase	2.04036e-05	0.00354512	4.81433	51.9938	CDC20;TUBA1C;CCNB1;HSP90AA1;SET;UBB;PTTG1;PSME1;TUBB4B;SMC4;BUB1;NDC80
15	Reactome_2022	Interferon Gamma Signaling	2.94127e-05	0.00408836	11.274	117.634	CIITA;STAT1;IRF8;TRIM14;B2M;GBP4
16	Reactome_2022	Mitotic Anaphase	8.14657e-05	0.00774392	5.46315	51.4374	CDC20;TUBA1C;CCNB1;UBB;PTTG1;PSME1;TUBB4B;BUB1;NDC80
17	Reactome_2022	Mitotic Metaphase And Anaphase	8.43975e-05	0.00774392	5.43658	50.995	CDC20;TUBA1C;CCNB1;UBB;PTTG1;PSME1;TUBB4B;BUB1;NDC80
18	Reactome_2022	Immune System	8.91387e-05	0.00774392	2.3321	21.7476	CD274;CIITA;GSTP1;IFIT3;ACTG1;CDC20;RNF213;UBB;GNLY;BLNK;SEC61B;KPNA2;B2M;GBP4;HSPA8;CD74;HSP90AA1;PTGES2;STAT1;CMTM6;GGH;TUBB4B;CHIT1;AIM2;HNRNPF;LCN2;PSME1;IRF8;TRIM14;SQSTM1;MUC20
19	Reactome_2022	Cytokine Signaling In Immune System	0.000115486	0.00891808	3.21941	29.1883	HSPA8;HSP90AA1;CIITA;STAT1;IFIT3;UBB;HNRNPF;LCN2;BLNK;PSME1;IRF8;TRIM14;KPNA2;SQSTM1;B2M;GBP4
20	Reactome_2022	Selective Autophagy	0.000128516	0.00893185	11.4112	102.239	HSPA8;HSP90AA1;UBB;VDAC1;SQSTM1
21	Reactome_2022	Condensation Of Prophase Chromosomes	0.000150753	0.00952482	36.5592	321.716	CCNB1;SET;SMC4
22	Reactome_2022	APC/C:Cdc20 Mediated Degradation Of Mitotic Proteins	0.0003086	0.0173653	9.3302	75.4203	CDC20;CCNB1;PTTG1;UBB;PSME1
23	Reactome_2022	Activation Of APC/C And APC/C:Cdc20 Mediated Degradation Of Mitotic Proteins	0.000329435	0.0173653	9.19043	73.69	CDC20;CCNB1;PTTG1;UBB;PSME1
24	Reactome_2022	Chaperone Mediated Autophagy	0.000349804	0.0173653	26.1079	207.77	HSPA8;HSP90AA1;UBB
25	Reactome_2022	Sphingolipid De Novo Biosynthesis	0.000399168	0.0184948	12.8955	100.922	SPNS2;SPTSSA;DEGS2;SGPP2
26	Reactome_2022	APC/C-mediated Degradation Of Cell Cycle Proteins	0.000601204	0.0261148	7.99239	59.2762	CDC20;CCNB1;PTTG1;UBB;PSME1
27	Reactome_2022	PINK1-PRKN Mediated Mitophagy	0.000667728	0.0269132	20.3016	148.438	UBB;VDAC1;SQSTM1
28	Reactome_2022	Mitotic Prometaphase	0.000697032	0.0269132	5.11222	37.1591	CDC20;CCNB1;HSP90AA1;TUBB4B;SMC4;BUB1;NDC80
29	Reactome_2022	APC/C:Cdc20 Mediated Degradation Of Cyclin B	0.000768474	0.02811	19.232	137.915	CDC20;CCNB1;UBB
30	Reactome_2022	Attenuation Phase	0.000997799	0.0317201	17.3984	120.223	HSPA8;HSP90AA1;UBB
31	Reactome_2022	Phosphorylation Of Emi1	0.00100409	0.0317201	60.5405	417.952	CDC20;CCNB1
32	Reactome_2022	Modulation By Mtb Of Host Immune System	0.00100409	0.0317201	60.5405	417.952	UBB;B2M
33	Reactome_2022	Infection With Mycobacterium Tuberculosis	0.001127	0.034055	16.6067	112.729	RNF213;UBB;B2M
34	Reactome_2022	Role Of GTSE1 In G2/M Progression After G2 Checkpoint	0.00119731	0.0346721	9.41623	63.3494	HSP90AA1;CCNB1;UBB;PSME1
35	Reactome_2022	SARS-CoV Infections	0.00125598	0.0349163	3.68727	24.6304	HSP90AA1;UBB;STAT1;HDAC1;MGAT5;MGAT4B;BLNK;KPNA2;B2M
36	Reactome_2022	Mitophagy	0.00141596	0.0378498	15.2211	99.8495	UBB;VDAC1;SQSTM1
37	Reactome_2022	Metabolism	0.00168357	0.0433363	1.98097	12.6522	GDA;GSTP1;CPNE7;UQCRH;ATP5F1B;UBB;UCP2;SPTSSA;CYB5B;GPX2;HSP90AA1;PTGES2;GPT2;SPNS2;ACSL5;SGPP2;ASS1;PSAT1;FABP6;CYP2S1;PSME1;VDAC1;DEGS2;GCLM;DCTPP1;IDO1;PLA1A;PTGES
38	Reactome_2022	Phase 3 - Rapid Repolarisation	0.00185396	0.044497	40.3559	253.856	KCNE3;KCNQ1
39	Reactome_2022	APC/C:Cdc20 Mediated Degradation Of Securin	0.00185671	0.044497	8.2958	52.1718	CDC20;PTTG1;UBB;PSME1
40	Reactome_2022	Downregulation Of SMAD2/3:SMAD4 Transcriptional Activity	0.00192999	0.0447113	13.5276	84.5507	UBB;HDAC1;STAT1
41	Reactome_2022	Macroautophagy	0.00224096	0.0499284	5.85189	35.7015	HSPA8;HSP90AA1;UBB;VDAC1;SQSTM1
42	Reactome_2022	Separation Of Sister Chromatids	0.0023395	0.0499284	4.74573	28.7487	CDC20;UBB;PTTG1;PSME1;BUB1;NDC80
43	Reactome_2022	CHL1 Interactions	0.0023707	0.0499284	34.5888	209.074	HSPA8;ANK1

### Sheet: K
	Gene_set	Term	P-value	Adjusted P-value	Odds Ratio	Combined Score	Genes
0	MSigDB_Hallmark_2020	Myogenesis	1.82512e-16	5.47537e-15	15.6035	565.467	TAGLN;PTGIS;HSPB8;TPM2;LDB3;SORBS1;COX7A1;CACNA1H;MYLK;CNN3;PTP4A3;SMTN;DES;COL4A2;SGCA;FXYD1;SPEG;MYH11;IGFBP7;CRYAB
1	MSigDB_Hallmark_2020	Epithelial Mesenchymal Transition	7.12464e-13	1.0687e-11	12.5298	350.46	TAGLN;NNMT;TPM2;ELN;FBLN5;MYLK;RHOB;ACTA2;GREM1;CXCL12;COL4A2;CALD1;MGP;DPYSL3;FLNA;MYL9;FERMT2
2	MSigDB_Hallmark_2020	Apical Junction	6.71141e-06	6.71141e-05	6.66692	79.4143	SDC3;MAP3K20;ZYX;SPEG;NEXN;PARVA;FLNC;MYL9;ACTG2;ACTB
3	MSigDB_Hallmark_2020	UV Response Dn	0.00115534	0.00613682	5.49043	37.1338	EFEMP1;RBPMS;KCNMA1;ATP2B4;FBLN5;TGFBR2
4	MSigDB_Hallmark_2020	Adipogenesis	0.00115634	0.00613682	4.66825	31.569	C3;ITIH5;HSPB8;PTGER3;SPARCL1;SORBS1;MYLK
5	MSigDB_Hallmark_2020	Complement	0.00122736	0.00613682	4.61806	30.9543	C3;C1QA;ZEB1;C1S;COL4A2;C1R;SERPING1
6	MSigDB_Hallmark_2020	Coagulation	0.00572663	0.0245427	4.64786	23.9952	C3;C1QA;C1S;C1R;SERPING1
7	Reactome_2022	Smooth Muscle Contraction	5.17757e-18	2.36097e-15	62.8984	2503.49	GUCY1A1;TPM2;LMOD1;SORBS1;ACTG2;CACNA1H;MYLK;ACTA2;CALD1;ANXA6;MYH11;TLN1;MYL9
8	Reactome_2022	Muscle Contraction	7.98065e-17	1.81959e-14	16.3584	606.354	GUCY1A1;TPM2;LMOD1;ATP2B4;SORBS1;CACNA1C;ACTG2;SLC8A1;CACNA1H;MYLK;ACTA2;DES;PLN;CALD1;FXYD1;ANXA6;MYH11;TLN1;MYL9;CES1
9	Reactome_2022	Cell-extracellular Matrix Interactions	1.03409e-07	1.57182e-05	61.7724	993.583	FLNA;PARVA;FLNC;FERMT2;LIMS2
10	Reactome_2022	Initial Triggering Of Complement	2.89175e-07	3.2966e-05	47.5093	715.311	C3;C1QA;C1S;C1R;MASP1
11	Reactome_2022	RHO GTPases Activate PAKs	5.16312e-07	4.70877e-05	41.1701	596.001	FLNA;MYH11;PPP1R12B;MYL9;MYLK
12	Reactome_2022	Creation Of C4 And C2 Activators	2.1421e-06	0.0001628	61.3562	800.926	C1QA;C1S;C1R;MASP1
13	Reactome_2022	Complement Cascade	3.07933e-06	0.000200597	17.3266	219.888	C3;C1QA;C1S;C1R;SERPING1;MASP1
14	Reactome_2022	Classical Antibody-Mediated Complement Activation	5.53482e-06	0.000315485	182.878	2213.63	C1QA;C1S;C1R
15	Reactome_2022	RHO GTPases Activate PKNs	7.24574e-06	0.000367117	22.0394	260.839	PPP1R14A;MYH11;PPP1R12B;MYL9;RHOB
16	Reactome_2022	Axon Guidance	1.09451e-05	0.000499097	4.44168	50.7357	NRP2;PIK3R1;CACNA1C;CACNA1H;RHOB;ENAH;CXCL12;COL4A2;DPYSL3;COL6A1;MYH11;TLN1;MYL9;FGFR1
17	Reactome_2022	RHO GTPases Activate ROCKs	1.60311e-05	0.000609184	32.7105	361.156	MYH11;PPP1R12B;MYL9;RHOB
18	Reactome_2022	RHO GTPases Activate CIT	1.60311e-05	0.000609184	32.7105	361.156	MYH11;PPP1R12B;MYL9;RHOB
19	Reactome_2022	Regulation Of Complement Cascade	1.91713e-05	0.00067247	17.6246	191.44	C3;C1QA;C1S;C1R;SERPING1
20	Reactome_2022	Nervous System Development	2.08532e-05	0.00067922	4.17807	45.0313	NRP2;PIK3R1;CACNA1C;CACNA1H;RHOB;ENAH;CXCL12;COL4A2;DPYSL3;COL6A1;MYH11;TLN1;MYL9;FGFR1
21	Reactome_2022	Molecules Associated With Elastic Fibres	7.99053e-05	0.00242912	20.4338	192.786	MFAP4;EFEMP1;LTBP3;FBLN5
22	Reactome_2022	NCAM Signaling For Neurite Out-Growth	0.000100034	0.00285096	12.0845	111.298	COL4A2;COL6A1;CACNA1C;CACNA1H;FGFR1
23	Reactome_2022	Semaphorin Interactions	0.000175696	0.00471278	10.6219	91.8448	DPYSL3;MYH11;TLN1;MYL9;RHOB
24	Reactome_2022	NCAM1 Interactions	0.000243228	0.00616178	14.8535	123.603	COL4A2;COL6A1;CACNA1C;CACNA1H
25	Reactome_2022	Elastic Fibre Formation	0.000299038	0.00717692	14.0031	113.635	MFAP4;EFEMP1;LTBP3;FBLN5
26	Reactome_2022	Cell-Cell Communication	0.000453905	0.0103461	6.62649	51.0082	FLNA;PARVA;PIK3R1;FLNC;FERMT2;LIMS2
27	Reactome_2022	Cardiac Conduction	0.000518771	0.0103461	6.45254	48.8073	PLN;FXYD1;ATP2B4;CACNA1C;SLC8A1;CES1
28	Reactome_2022	Platelet Homeostasis	0.0005683	0.0103461	8.098	60.5153	GUCY1A1;KCNMB1;KCNMA1;ATP2B4;SLC8A1
29	Reactome_2022	Sema4D Induced Cell Migration And Growth-Cone Collapse	0.000575829	0.0103461	21.497	160.361	MYH11;MYL9;RHOB
30	Reactome_2022	Nitric Oxide Stimulates Guanylate Cyclase	0.000575829	0.0103461	21.497	160.361	GUCY1A1;KCNMB1;KCNMA1
31	Reactome_2022	Developmental Biology	0.000611368	0.0103461	2.57939	19.087	NRP2;CEBPD;PIK3R1;CACNA1C;PBX1;CACNA1H;RHOB;ENAH;MEIS1;CXCL12;COL4A2;BOC;DPYSL3;COL6A1;MYH11;TLN1;MYL9;FGFR1
32	Reactome_2022	Extracellular Matrix Organization	0.000635189	0.0103461	4.08141	30.0456	MFAP4;EFEMP1;COL4A2;COL14A1;SDC3;COL6A1;LTBP3;FBLN5;DDR2
33	Reactome_2022	Hemostasis	0.000670093	0.0103461	3.07828	22.4963	GUCY1A1;SDC3;ATP2B4;F13A1;PIK3R1;SLC8A1;RHOB;ISLR;KCNMB1;KCNMA1;SERPING1;FLNA;TLN1
34	Reactome_2022	Cell Junction Organization	0.000671275	0.0103461	7.78918	56.9103	FLNA;PARVA;FLNC;FERMT2;LIMS2
35	Reactome_2022	Acetylcholine Inhibits Contraction Of Outer Hair Cells	0.00067306	0.0103461	80.7252	589.591	KCNMB1;KCNMA1
36	Reactome_2022	RHO GTPase Effectors	0.000680665	0.0103461	4.49232	32.76	PPP1R14A;CLIP1;FLNA;MYH11;PPP1R12B;MYL9;MYLK;RHOB
37	Reactome_2022	Ion Homeostasis	0.000722384	0.010626	10.8852	78.7324	PLN;FXYD1;ATP2B4;SLC8A1
38	Reactome_2022	Sema4D In Semaphorin Signaling	0.000997799	0.0142186	17.3984	120.223	MYH11;MYL9;RHOB
39	Reactome_2022	Signaling By Rho GTPases	0.00141373	0.0195351	2.82246	18.5197	PPP1R14A;FNBP1;MCAM;PIK3R1;MYLK;RHOB;AKAP12;CLIP1;FLNA;MYH11;PPP1R12B;MYL9;FERMT2
40	Reactome_2022	Signaling By Rho GTPases, Miro GTPases And RHOBTB3	0.00178765	0.0234835	2.74454	17.3643	PPP1R14A;FNBP1;MCAM;PIK3R1;MYLK;RHOB;AKAP12;CLIP1;FLNA;MYH11;PPP1R12B;MYL9;FERMT2
41	Reactome_2022	Ca2+ Activated K+ Channels	0.00185396	0.0234835	40.3559	253.856	KCNMB1;KCNMA1
42	Reactome_2022	GP1b-IX-V Activation Signaling	0.00185396	0.0234835	40.3559	253.856	FLNA;PIK3R1
43	Reactome_2022	Platelet Degranulation	0.00303899	0.0374535	5.43515	31.5034	ISLR;F13A1;SERPING1;FLNA;TLN1
44	Reactome_2022	Reduction Of Cytosolic Ca++ Levels	0.00358266	0.0424604	26.8994	151.488	ATP2B4;SLC8A1
45	Reactome_2022	Response To Elevated Platelet Cytosolic Ca2+	0.00363148	0.0424604	5.20339	29.2332	ISLR;F13A1;SERPING1;FLNA;TLN1
46	Reactome_2022	RHOF GTPase Cycle	0.00411422	0.0469021	10.1406	55.7054	AKAP12;MCAM;PIK3R1
47	Reactome_2022	Platelet Activation, Signaling And Aggregation	0.00431195	0.0479572	3.65315	19.8964	ISLR;SERPING1;F13A1;FLNA;PIK3R1;TLN1;RHOB

### Sheet: Mg
	Gene_set	Term	P-value	Adjusted P-value	Odds Ratio	Combined Score	Genes
0	MSigDB_Hallmark_2020	Allograft Rejection	6.20474e-24	2.23371e-22	23.5404	1257.92	ITK;CXCL9;PRF1;CD3G;CD3E;CXCL13;CD3D;CCL5;IL12RB1;B2M;MAP4K1;CD96;CD74;STAT1;GZMA;GZMB;CD2;ZAP70;LCK;CD8A;CD7;IL2RB;IRF8;KLRD1;CD247
1	MSigDB_Hallmark_2020	Interferon Gamma Response	3.59086e-19	6.46355e-18	18.1656	771.504	CD74;CD274;CXCL9;CIITA;STAT1;GZMA;SAMHD1;CXCL11;KLRK1;RNF213;CCL5;IL2RB;PSME1;IRF8;SLAMF7;TRIM14;ST3GAL5;CD38;LAP3;B2M;GBP4;IDO1
2	MSigDB_Hallmark_2020	Complement	5.36511e-06	6.43814e-05	6.84903	83.1171	APOBEC3G;LCK;CCL5;GZMA;SPOCK2;APOC1;GZMB;LAP3;RASGRP1;PLA2G7
3	MSigDB_Hallmark_2020	Interferon Alpha Response	1.22947e-05	0.000110652	10.1534	114.797	CD74;CXCL11;PSME1;TRIM14;LAP3;B2M;GBP4
4	MSigDB_Hallmark_2020	G2-M Checkpoint	2.88784e-05	0.000207924	6.2922	65.7687	HSPA8;SLC38A1;PTTG1;CKS2;MKI67;SMC4;BUB1;MCM2;CDC25B
5	MSigDB_Hallmark_2020	IL-6/JAK/STAT3 Signaling	8.04682e-05	0.000482809	9.29375	87.6182	CXCL9;CXCL11;STAT1;CD38;CXCL13;IL12RB1
6	MSigDB_Hallmark_2020	KRAS Signaling Up	0.00130177	0.0060312	4.56894	30.3562	MAP4K1;ADAMDEC1;ST6GAL1;ABCB1;HKDC1;IRF8;EPHB2
7	MSigDB_Hallmark_2020	Inflammatory Response	0.00134027	0.0060312	4.54476	30.0631	CXCL9;CXCL11;LCK;CCL5;IL2RB;RASGRP1;CX3CL1
8	MSigDB_Hallmark_2020	Apoptosis	0.00187347	0.00749387	4.97064	31.2154	CD2;PRF1;TIMP3;CD38;SQSTM1;CDC25B
9	MSigDB_Hallmark_2020	E2F Targets	0.005246	0.0188856	3.99527	20.9763	PTTG1;CKS2;MKI67;SMC4;MCM2;CDC25B
10	Reactome_2022	Immune System	6.76061e-13	4.24566e-10	4.12571	115.613	CD274;ITK;CIITA;CD3E;SLA2;SAMHD1;CD3D;RASGRP1;ACTG1;CRACR2A;KLRK1;RNF213;UBB;GNLY;CCL5;GRAP2;BLNK;SLAMF7;SLAMF6;SEC61B;IL12RB1;B2M;GBP4;CD96;CD74;HSPA8;LAG3;BCL11B;STAT1;PTGES2;SH2D1A;NFATC2;CHIT1;ZAP70;AIM2;LCK;CD8A;TNFSF4;IL2RB;LCN2;PSME1;IRF8;TRIM14;KLRD1;CD247;SQSTM1;CARD11
11	Reactome_2022	Adaptive Immune System	7.27762e-11	2.28517e-08	5.51065	128.639	CD274;ITK;CD3E;CD3D;RASGRP1;KLRK1;RNF213;UBB;GRAP2;BLNK;SLAMF7;SLAMF6;SEC61B;B2M;CD96;CD74;LAG3;SH2D1A;NFATC2;ZAP70;LCK;CD8A;PSME1;KLRD1;CD247;CARD11
12	Reactome_2022	Generation Of Second Messenger Molecules	3.61867e-10	7.57508e-08	58.4443	1270.56	ITK;ZAP70;LCK;GRAP2;CD247;CD3E;CD3D
13	Reactome_2022	Translocation Of ZAP-70 To Immunological Synapse	7.62919e-10	1.19778e-07	309	6487.11	ZAP70;LCK;CD247;CD3E;CD3D
14	Reactome_2022	Immunoregulatory Interactions Between A Lymphoid And A non-Lymphoid Cell	1.25754e-09	1.57947e-07	14.8519	304.376	CD96;KLRK1;CD8A;SH2D1A;SLAMF7;SLAMF6;KLRD1;CD247;CD3E;B2M;CD3D
15	Reactome_2022	TCR Signaling	1.27139e-08	1.33072e-06	13.8447	251.705	ITK;ZAP70;UBB;LCK;GRAP2;PSME1;CD247;CD3E;CD3D;CARD11
16	Reactome_2022	PD-1 Signaling	1.63409e-08	1.46601e-06	102.977	1846.34	CD274;LCK;CD247;CD3E;CD3D
17	Reactome_2022	Cytokine Signaling In Immune System	1.18723e-07	9.31978e-06	4.42504	70.5638	HSPA8;CIITA;BCL11B;STAT1;SLA2;SAMHD1;UBB;LCK;CCL5;GRAP2;TNFSF4;IL2RB;BLNK;LCN2;PSME1;IRF8;TRIM14;IL12RB1;SQSTM1;B2M;GBP4
18	Reactome_2022	Phosphorylation Of CD3 And TCR Zeta Chains	9.20607e-07	6.42379e-05	81.8174	1137.12	LCK;CD247;CD3E;CD3D
19	Reactome_2022	DAP12 Signaling	2.10442e-06	0.000126199	29.3974	384.267	KLRK1;LCK;GRAP2;KLRD1;B2M
20	Reactome_2022	Interferon Gamma Signaling	2.21049e-06	0.000126199	13.4495	175.143	CIITA;BCL11B;STAT1;IRF8;TRIM14;B2M;GBP4
21	Reactome_2022	Downstream TCR Signaling	4.51025e-06	0.000236036	11.9702	147.343	UBB;LCK;PSME1;CD247;CD3E;CD3D;CARD11
22	Reactome_2022	Costimulation By CD28 Family	6.81638e-06	0.000329283	14.895	177.194	CD274;LCK;GRAP2;CD247;CD3E;CD3D
23	Reactome_2022	DAP12 Interactions	8.43844e-06	0.000378524	21.2782	248.588	KLRK1;LCK;GRAP2;KLRD1;B2M
24	Reactome_2022	Interferon Signaling	1.79647e-05	0.000752124	6.7059	73.2761	CIITA;UBB;BCL11B;STAT1;IRF8;TRIM14;SAMHD1;B2M;GBP4
25	Reactome_2022	Fc Epsilon Receptor (FCERI) Signaling	8.29839e-05	0.00325712	7.38663	69.4112	ITK;UBB;GRAP2;PSME1;NFATC2;RASGRP1;CARD11
26	Reactome_2022	Chemokine Receptors Bind Chemokines	0.000100034	0.00369536	12.0845	111.298	CXCL9;CXCL11;CCL5;CXCL13;CX3CL1
27	Reactome_2022	Condensation Of Prophase Chromosomes	0.000150753	0.00510876	36.5592	321.716	CCNB1;SET;SMC4
28	Reactome_2022	Innate Immune System	0.000154564	0.00510876	2.74883	24.1207	HSPA8;ITK;PTGES2;NFATC2;RASGRP1;ACTG1;CHIT1;CRACR2A;AIM2;KLRK1;UBB;GNLY;LCK;GRAP2;LCN2;PSME1;KLRD1;CD247;B2M;CARD11
29	Reactome_2022	Signaling By B Cell Receptor (BCR)	0.000218039	0.00652922	7.65765	64.5604	UBB;PSME1;BLNK;NFATC2;RASGRP1;CARD11
30	Reactome_2022	FLT3 Signaling	0.000218334	0.00652922	15.3185	129.127	UBB;LCK;GRAP2;SLA2
31	Reactome_2022	Downstream Signaling Events Of B Cell Receptor (BCR)	0.000374283	0.0106841	8.92304	70.4072	UBB;PSME1;NFATC2;RASGRP1;CARD11
32	Reactome_2022	Host Interactions Of HIV Factors	0.00047478	0.0129636	6.56748	50.2587	UBB;APOBEC3G;LCK;PSME1;CD247;B2M
33	Reactome_2022	Signaling By Interleukins	0.000956425	0.0250265	3.29812	22.9295	HSPA8;UBB;STAT1;LCK;CCL5;IL2RB;BLNK;LCN2;PSME1;IL12RB1;SQSTM1
34	Reactome_2022	Modulation By Mtb Of Host Immune System	0.00100409	0.0252228	60.5405	417.952	UBB;B2M
35	Reactome_2022	Role Of Nef In HIV-1 Replication And Disease Pathogenesis	0.001127	0.0262132	16.6067	112.729	LCK;CD247;B2M
36	Reactome_2022	Infection With Mycobacterium Tuberculosis	0.001127	0.0262132	16.6067	112.729	RNF213;UBB;B2M
37	Reactome_2022	FCERI Mediated Ca+2 Mobilization	0.00157629	0.0353539	14.6114	94.2829	ITK;GRAP2;NFATC2
38	Reactome_2022	Nef And Signal Transduction	0.00185396	0.0401478	40.3559	253.856	LCK;CD247
39	Reactome_2022	CHL1 Interactions	0.0023707	0.0496267	34.5888	209.074	HSPA8;ANK1

### Sheet: Fe
	Gene_set	Term	P-value	Adjusted P-value	Odds Ratio	Combined Score	Genes
0	MSigDB_Hallmark_2020	Epithelial Mesenchymal Transition	1.25191e-22	4.38169e-21	20.5214	1034.94	SPARC;SERPINE2;COL11A1;TNFAIP3;THBS2;FBLN2;SAT1;COMP;BASP1;TIMP3;CTHRC1;POSTN;PRRX1;BGN;FN1;INHBA;COL1A1;MFAP5;SFRP4;VCAN;COL1A2;LOX;ADAM12;COL5A2;MXRA5
1	MSigDB_Hallmark_2020	Allograft Rejection	1.29557e-18	2.26724e-17	18.6621	768.647	MAP4K1;CD96;CXCL9;GZMA;CD3G;INHBA;CD3E;CXCL13;ETS1;CD3D;ICAM1;CD2;ZAP70;CD79A;LCK;IRF4;CCL5;IL2RB;STAT4;IRF8;LTB
2	MSigDB_Hallmark_2020	KRAS Signaling Up	1.37207e-17	1.60075e-16	16.416	637.393	MAP4K1;ADAMDEC1;ST6GAL1;ABCB1;PRRX1;CXCR4;TNFAIP3;INHBA;PRDM1;IKZF1;TRAF1;ETS1;GADD45G;RBP4;PLAU;IRF8;ITGBL1;LCP1;IL7R;EPHB2;DOCK2
3	MSigDB_Hallmark_2020	Interferon Gamma Response	6.26711e-08	5.48372e-07	8.66927	143.783	CIITA;CXCL9;IRF4;CCL5;GZMA;IL2RB;STAT4;IRF8;TNFAIP3;SLAMF7;CD69;ICAM1
4	MSigDB_Hallmark_2020	TNF-alpha Signaling via NF-kB	7.76936e-07	4.7649e-06	7.54692	106.169	PLAU;CCL5;SPHK1;BHLHE40;TNFAIP3;INHBA;TRAF1;CD69;IL7R;SAT1;ICAM1
5	MSigDB_Hallmark_2020	Inflammatory Response	8.1684e-07	4.7649e-06	7.50614	105.22	CXCL9;GPR132;LCK;CCL5;SPHK1;IL2RB;INHBA;CD69;IL7R;RASGRP1;ICAM1
6	MSigDB_Hallmark_2020	Complement	5.36511e-06	2.68256e-05	6.84903	83.1171	DOCK10;MMP12;APOBEC3G;LCK;CCL5;SPOCK2;GZMA;FN1;TNFAIP3;RASGRP1
7	MSigDB_Hallmark_2020	IL-2/STAT5 Signaling	3.99686e-05	0.000174863	6.02173	60.9846	ABCB1;IRF4;IL2RB;BHLHE40;IRF8;RHOH;LTB;TRAF1;CST7
8	MSigDB_Hallmark_2020	Hypoxia	0.000226524	0.000880928	5.34368	44.8477	SLC6A6;LXN;LOX;BHLHE40;BGN;CXCR4;TNFAIP3;ETS1
9	MSigDB_Hallmark_2020	Apoptosis	0.00187347	0.00655713	4.97064	31.2154	CD2;LEF1;BGN;TIMP3;CD69;SAT1
10	MSigDB_Hallmark_2020	Angiogenesis	0.00327309	0.0104144	11.0643	63.3103	POSTN;VCAN;COL5A2
11	MSigDB_Hallmark_2020	IL-6/JAK/STAT3 Signaling	0.00571648	0.0144824	5.96124	30.7863	CXCL9;ITGA4;LTB;CXCL13
12	MSigDB_Hallmark_2020	Coagulation	0.00572663	0.0144824	4.64786	23.9952	COMP;SPARC;PLAU;FN1;TIMP3
13	MSigDB_Hallmark_2020	Myogenesis	0.00579297	0.0144824	3.90983	20.14	COL1A1;SPARC;SPHK1;ADAM12;BHLHE40;LSP1
14	MSigDB_Hallmark_2020	UV Response Dn	0.00645527	0.0150623	4.51014	22.744	COL1A1;COL1A2;COL11A1;COL5A2;BHLHE40
15	Reactome_2022	Extracellular Matrix Organization	2.67998e-13	9.40672e-11	10.252	296.772	SPARC;ITGA4;COL11A1;BGN;FN1;FBLN2;ICAM1;COL1A1;MFAP5;MMP12;COMP;ADAMTS2;VCAN;ADAMTS14;COL1A2;LOX;ADAM12;ITGA11;COL5A2;COL10A1
16	Reactome_2022	Translocation Of ZAP-70 To Immunological Synapse	1.56442e-07	2.74556e-05	163.662	2564.68	ZAP70;LCK;CD3E;CD3D
17	Reactome_2022	Collagen Formation	7.46793e-07	8.73748e-05	12.4104	175.079	COL1A1;ADAMTS2;ADAMTS14;COL1A2;LOX;COL11A1;COL5A2;COL10A1
18	Reactome_2022	Collagen Biosynthesis And Modifying Enzymes	1.21816e-06	0.000106894	14.8222	201.851	COL1A1;ADAMTS2;ADAMTS14;COL1A2;COL11A1;COL5A2;COL10A1
19	Reactome_2022	Immune System	1.9168e-06	0.00013456	2.73134	35.9577	ARHGAP9;CIITA;TNFAIP3;CD3E;CD3D;RASGRP1;ICAM1;MRC2;STK10;CD79A;GNLY;PLAU;CCL5;TBC1D10C;STAT4;SLAMF7;CD96;GBP5;ITGA4;FN1;NFATC2;KCNAB2;LYZ;MMP12;ZAP70;COL1A2;LCK;IRF4;IL2RB;IRF8;CHI3L1;LTB;IL7R;DOCK2;CLEC2D
20	Reactome_2022	Assembly Of Collagen Fibrils And Other Multimeric Structures	6.81638e-06	0.000398758	14.895	177.194	COL1A1;COL1A2;LOX;COL11A1;COL5A2;COL10A1
21	Reactome_2022	Defective B3GALTL Causes PpS	1.29569e-05	0.000649696	19.2802	216.977	SPON2;ADAMTS14;ADAMTS2;ADAMTS12;THBS2
22	Reactome_2022	O-glycosylation Of TSR Domain-Containing Proteins	1.48208e-05	0.000650262	18.6949	207.877	SPON2;ADAMTS14;ADAMTS2;ADAMTS12;THBS2
23	Reactome_2022	Immunoregulatory Interactions Between A Lymphoid And A non-Lymphoid Cell	2.89118e-05	0.000983055	8.81366	92.1139	CD96;ITGA4;SLAMF7;CD3E;CD3D;CLEC2D;ICAM1
24	Reactome_2022	Generation Of Second Messenger Molecules	2.96743e-05	0.000983055	27.2542	284.131	ZAP70;LCK;CD3E;CD3D
25	Reactome_2022	Collagen Chain Trimerization	3.0808e-05	0.000983055	15.8134	164.266	COL1A1;COL1A2;COL11A1;COL5A2;COL10A1
26	Reactome_2022	Phosphorylation Of CD3 And TCR Zeta Chains	6.44209e-05	0.00188431	52.2362	504.083	LCK;CD3E;CD3D
27	Reactome_2022	Signal Transduction	7.42747e-05	0.00200542	2.20883	21.001	ARHGAP9;CXCL9;SPARC;LEF1;CXCR4;TNFAIP3;PRDM1;IKZF1;THBS2;CXCL13;ARHGAP15;RASGRP1;DOCK10;STK10;GPR132;BASP1;CCL5;APOE;TNS3;CCL21;SPHK1;FN1;RHOH;INHBA;TRAF1;RUNX3;ARL4C;FMNL3;ZAP70;FMNL1;SFRP2;COL1A2;LCK;ADAM12;IL2RB;ANOS1;DOCK2
28	Reactome_2022	PD-1 Signaling	8.80399e-05	0.00220729	45.7041	426.772	LCK;CD3E;CD3D
29	Reactome_2022	Chemokine Receptors Bind Chemokines	0.000100034	0.00234079	12.0845	111.298	CXCL9;CCL21;CCL5;CXCR4;CXCL13
30	Reactome_2022	Diseases Of Glycosylation	0.000176144	0.00386415	6.4988	56.177	SPON2;ADAMTS14;ADAMTS2;VCAN;BGN;ADAMTS12;THBS2
31	Reactome_2022	Integrin Cell Surface Interactions	0.00020374	0.00420663	10.2667	87.253	COMP;ITGA4;ITGA11;FN1;ICAM1
32	Reactome_2022	O-linked Glycosylation	0.000229824	0.00426865	7.57908	63.4991	SPON2;ST6GAL1;ADAMTS14;ADAMTS2;ADAMTS12;THBS2
33	Reactome_2022	Diseases Associated With O-glycosylation Of Proteins	0.000235072	0.00426865	9.93437	83.0078	SPON2;ADAMTS2;ADAMTS14;ADAMTS12;THBS2
34	Reactome_2022	Binding And Uptake Of Ligands By Scavenger Receptors	0.000243228	0.00426865	14.8535	123.603	COL1A1;SPARC;COL1A2;APOE
35	Reactome_2022	Interferon Gamma Signaling	0.000329435	0.00550628	9.19043	73.69	GBP5;CIITA;IRF4;IRF8;ICAM1
36	Reactome_2022	Scavenging By Class A Receptors	0.000492441	0.00785667	22.8418	173.967	COL1A1;COL1A2;APOE
37	Reactome_2022	RHO GTPase Cycle	0.000903778	0.0137924	3.32241	23.2865	DOCK10;FMNL3;ARHGAP9;ZAP70;STK10;FMNL1;BASP1;LCK;RHOH;ARHGAP15;DOCK2
38	Reactome_2022	RUNX3 Regulates Immune Response And Cell Migration	0.00100409	0.0146609	60.5405	417.952	ITGA4;RUNX3
39	Reactome_2022	ECM Proteoglycans	0.00104422	0.0146609	9.79397	67.2305	COMP;VCAN;SPARC;BGN
40	Reactome_2022	Binding Of TCF/LEF:CTNNB1 To Target Gene Promoters	0.00185396	0.0203356	40.3559	253.856	LEF1;RUNX3
41	Reactome_2022	RUNX2 Regulates Genes Involved In Cell Migration	0.00185396	0.0203356	40.3559	253.856	ITGBL1;RUNX2
42	Reactome_2022	RUNX3 Regulates WNT Signaling	0.00185396	0.0203356	40.3559	253.856	LEF1;RUNX3
43	Reactome_2022	Defective CHST14 Causes EDS, Musculocontractural Type	0.00185396	0.0203356	40.3559	253.856	VCAN;BGN
44	Reactome_2022	Defective CHST3 Causes SEDCJD	0.00185396	0.0203356	40.3559	253.856	VCAN;BGN
45	Reactome_2022	Defective CHSY1 Causes TPBS	0.00185396	0.0203356	40.3559	253.856	VCAN;BGN
46	Reactome_2022	Nef And Signal Transduction	0.00185396	0.0203356	40.3559	253.856	LCK;DOCK2
47	Reactome_2022	RHOH GTPase Cycle	0.00301852	0.0321061	11.4107	66.2162	ZAP70;LCK;RHOH
48	Reactome_2022	Cytokine Signaling In Immune System	0.0033001	0.0340687	2.54613	14.5481	GBP5;CIITA;FN1;ICAM1;COL1A2;LCK;IRF4;CCL5;IL2RB;STAT4;IRF8;LTB;IL7R
49	Reactome_2022	Dermatan Sulfate Biosynthesis	0.00358266	0.035929	26.8994	151.488	VCAN;BGN
50	Reactome_2022	Elastic Fibre Formation	0.00411422	0.0391167	10.1406	55.7054	MFAP5;LOX;FBLN2
51	Reactome_2022	Diseases Of Metabolism	0.00412341	0.0391167	3.68466	20.2327	SPON2;ADAMTS2;VCAN;ADAMTS14;BGN;THBS2;ADAMTS12
52	Reactome_2022	Interleukin-2 Signaling	0.00427586	0.0394955	24.2081	132.05	LCK;IL2RB
53	Reactome_2022	Adaptive Immune System	0.00456938	0.0411244	2.44364	13.1673	CD96;ITGA4;NFATC2;CD3E;CD3D;RASGRP1;ICAM1;MRC2;ZAP70;CD79A;LCK;SLAMF7;CLEC2D
54	Reactome_2022	Dissolution Of Fibrin Clot	0.00502589	0.0441022	22.0061	116.482	SERPINE2;PLAU
55	Reactome_2022	Interleukin-2 Family Signaling	0.00578511	0.0487368	8.90144	45.8644	LCK;IL2RB;STAT4
56	Reactome_2022	CS/DS Degradation	0.00583176	0.0487368	20.1712	103.769	VCAN;BGN

### Sheet: Zn
	Gene_set	Term	P-value	Adjusted P-value	Odds Ratio	Combined Score	Genes
0	MSigDB_Hallmark_2020	Myogenesis	3.43583e-20	1.09947e-18	18.6914	837.703	KCNH2;SVIL;TAGLN;PTGIS;DTNA;HSPB8;TPM2;FHL1;SORBS1;COX7A1;CLU;CACNA1H;MYLK;PTP4A3;SMTN;DES;SGCA;FXYD1;CASQ2;SPEG;MYH11;IGFBP7;CRYAB
1	MSigDB_Hallmark_2020	Epithelial Mesenchymal Transition	1.08609e-08	1.73775e-07	9.09872	166.853	TAGLN;TPM2;FBLN5;MYLK;RHOB;ACTA2;GREM1;CALD1;MGP;DPYSL3;FLNA;MYL9;FERMT2
2	MSigDB_Hallmark_2020	Apical Junction	1.10021e-07	1.17356e-06	8.20352	131.442	KCNH2;ACTN1;SDC3;MAP3K20;ZYX;SPEG;NEXN;PARVA;FLNC;MYL9;ACTG2;ACTB
3	MSigDB_Hallmark_2020	Adipogenesis	0.00115634	0.00925072	4.66825	31.569	C3;ITIH5;HSPB8;PTGER3;SPARCL1;SORBS1;MYLK
4	MSigDB_Hallmark_2020	Coagulation	0.00572663	0.0295098	4.64786	23.9952	C3;C1S;C1R;SERPING1;CLU
5	MSigDB_Hallmark_2020	Complement	0.00579297	0.0295098	3.90983	20.14	C3;ZEB1;C1S;C1R;SERPING1;CLU
6	MSigDB_Hallmark_2020	UV Response Dn	0.00645527	0.0295098	4.51014	22.744	RBPMS;KCNMA1;ATP2B4;FBLN5;TGFBR2
7	Reactome_2022	Muscle Contraction	1.30334e-20	5.78682e-18	19.6121	897.973	KCNH2;GUCY1A1;KCND3;TPM2;LMOD1;ATP2B4;SORBS1;CACNA1C;ACTG2;SLC8A1;CACNA1H;MYLK;ACTA2;DES;PLN;CALD1;FXYD1;ANXA6;MYH11;PDE5A;TLN1;MYL9;CES1
8	Reactome_2022	Smooth Muscle Contraction	7.62966e-20	1.69379e-17	70.8631	3119.37	GUCY1A1;TPM2;LMOD1;SORBS1;ACTG2;CACNA1H;MYLK;ACTA2;CALD1;ANXA6;MYH11;PDE5A;TLN1;MYL9
9	Reactome_2022	Cell-extracellular Matrix Interactions	1.39042e-09	2.05783e-07	82.9398	1691.45	ACTN1;FLNA;PARVA;FLNC;FERMT2;LIMS2
10	Reactome_2022	RHO GTPases Activate PAKs	5.16312e-07	5.73107e-05	41.1701	596.001	FLNA;MYH11;PPP1R12B;MYL9;MYLK
11	Reactome_2022	Complement Cascade	3.07933e-06	0.000273445	17.3266	219.888	C3;C1S;C1R;SERPING1;MASP1;CLU
12	Reactome_2022	RHO GTPases Activate PKNs	7.24574e-06	0.000482655	22.0394	260.839	PPP1R14A;MYH11;PPP1R12B;MYL9;RHOB
13	Reactome_2022	Cardiac Conduction	7.60943e-06	0.000482655	8.87997	104.66	KCNH2;PLN;KCND3;FXYD1;ATP2B4;CACNA1C;SLC8A1;CES1
14	Reactome_2022	Initial Triggering Of Complement	1.27382e-05	0.000647075	35.0489	395.033	C3;C1S;C1R;MASP1
15	Reactome_2022	Hemostasis	1.35345e-05	0.000647075	3.89594	43.6746	GUCY1A1;ACTN1;PCDH7;SDC3;ATP2B4;F13A1;PIK3R1;CLU;SLC8A1;RHOB;KCNMB1;KCNMA1;SERPING1;FLNA;PDE5A;TLN1
16	Reactome_2022	RHO GTPases Activate ROCKs	1.60311e-05	0.000647075	32.7105	361.156	MYH11;PPP1R12B;MYL9;RHOB
17	Reactome_2022	RHO GTPases Activate CIT	1.60311e-05	0.000647075	32.7105	361.156	MYH11;PPP1R12B;MYL9;RHOB
18	Reactome_2022	Regulation Of Complement Cascade	1.91713e-05	0.00068	17.6246	191.44	C3;C1S;C1R;SERPING1;CLU
19	Reactome_2022	Nitric Oxide Stimulates Guanylate Cyclase	1.99099e-05	0.00068	30.6644	331.92	GUCY1A1;KCNMB1;KCNMA1;PDE5A
20	Reactome_2022	Signaling By Rho GTPases	3.67384e-05	0.00116513	3.57056	36.4615	PPP1R14A;FNBP1;ACTN1;PCDH7;PIK3R1;MYLK;RHOB;AKAP12;CLIP1;CDC42EP3;FLNA;MYH11;PDE5A;PPP1R12B;MYL9;FERMT2
21	Reactome_2022	Signaling By Rho GTPases, Miro GTPases And RHOBTB3	5.0378e-05	0.00142028	3.4715	34.3538	PPP1R14A;FNBP1;ACTN1;PCDH7;PIK3R1;MYLK;RHOB;AKAP12;CLIP1;CDC42EP3;FLNA;MYH11;PDE5A;PPP1R12B;MYL9;FERMT2
22	Reactome_2022	Platelet Homeostasis	5.74667e-05	0.00142028	9.91611	96.8239	GUCY1A1;KCNMB1;KCNMA1;ATP2B4;PDE5A;SLC8A1
23	Reactome_2022	Platelet Degranulation	5.75789e-05	0.00142028	7.85554	76.6886	ACTN1;PCDH7;F13A1;SERPING1;FLNA;TLN1;CLU
24	Reactome_2022	Cell-Cell Communication	5.75789e-05	0.00142028	7.85554	76.6886	ACTN1;FLNA;PARVA;PIK3R1;FLNC;FERMT2;LIMS2
25	Reactome_2022	Cell Junction Organization	7.05227e-05	0.001648	9.53312	91.1326	ACTN1;FLNA;PARVA;FLNC;FERMT2;LIMS2
26	Reactome_2022	Response To Elevated Platelet Cytosolic Ca2+	7.49404e-05	0.00166368	7.51483	71.382	ACTN1;PCDH7;F13A1;SERPING1;FLNA;TLN1;CLU
27	Reactome_2022	Creation Of C4 And C2 Activators	0.000116673	0.0024668	40.6236	367.893	C1S;C1R;MASP1
28	Reactome_2022	Semaphorin Interactions	0.000175696	0.00354586	10.6219	91.8448	DPYSL3;MYH11;TLN1;MYL9;RHOB
29	Reactome_2022	cGMP Effects	0.000190701	0.00368136	33.2338	284.641	KCNMB1;KCNMA1;PDE5A
30	Reactome_2022	Platelet Activation, Signaling And Aggregation	0.000204554	0.00378425	4.80462	40.8137	ACTN1;PCDH7;SERPING1;FLNA;F13A1;PIK3R1;TLN1;CLU;RHOB
31	Reactome_2022	Sema4D Induced Cell Migration And Growth-Cone Collapse	0.000575829	0.0102267	21.497	160.361	MYH11;MYL9;RHOB
32	Reactome_2022	Acetylcholine Inhibits Contraction Of Outer Hair Cells	0.00067306	0.0107934	80.7252	589.591	KCNMB1;KCNMA1
33	Reactome_2022	Classical Antibody-Mediated Complement Activation	0.00067306	0.0107934	80.7252	589.591	C1S;C1R
34	Reactome_2022	RHO GTPase Effectors	0.000680665	0.0107934	4.49232	32.76	PPP1R14A;CLIP1;FLNA;MYH11;PPP1R12B;MYL9;MYLK;RHOB
35	Reactome_2022	Ion Homeostasis	0.000722384	0.0110599	10.8852	78.7324	PLN;FXYD1;ATP2B4;SLC8A1
36	Reactome_2022	Sema4D In Semaphorin Signaling	0.000997799	0.0147674	17.3984	120.223	MYH11;MYL9;RHOB
37	Reactome_2022	Regulation Of Cytoskeletal Remodeling And Cell Spreading By IPP Complex Components	0.00139808	0.020024	48.4297	318.312	ACTN1;PARVA
38	Reactome_2022	Ca2+ Activated K+ Channels	0.00185396	0.0249442	40.3559	253.856	KCNMB1;KCNMA1
39	Reactome_2022	GP1b-IX-V Activation Signaling	0.00185396	0.0249442	40.3559	253.856	FLNA;PIK3R1
40	Reactome_2022	Axon Guidance	0.00269273	0.0351638	3.05122	18.0547	ENAH;NRP2;DPYSL3;MYH11;PIK3R1;CACNA1C;TLN1;MYL9;CACNA1H;RHOB
41	Reactome_2022	Reduction Of Cytosolic Ca++ Levels	0.00358266	0.0454486	26.8994	151.488	ATP2B4;SLC8A1
42	Reactome_2022	Nervous System Development	0.00405555	0.0493707	2.87176	15.8167	ENAH;NRP2;DPYSL3;MYH11;PIK3R1;CACNA1C;TLN1;MYL9;CACNA1H;RHOB
43	Reactome_2022	RHOF GTPase Cycle	0.00411422	0.0493707	10.1406	55.7054	AKAP12;ACTN1;PIK3R1

### Sheet: Mn
	Gene_set	Term	P-value	Adjusted P-value	Odds Ratio	Combined Score	Genes
0	MSigDB_Hallmark_2020	Allograft Rejection	4.1809e-31	1.3797e-29	30.4418	2129.39	ITK;CXCL9;PRF1;CD3G;CD3E;CXCL13;ITGAL;CD3D;ETS1;CCND2;CCL5;STAT4;B2M;MAP4K1;CD96;CD74;STAT1;GZMA;GZMB;IL16;CD2;ZAP70;LCK;CD8A;IRF4;CD7;IL2RB;IRF8;KLRD1;CD247
1	MSigDB_Hallmark_2020	Interferon Gamma Response	3.59086e-19	5.92492e-18	18.1656	771.504	CD74;CD274;CIITA;CXCL9;STAT1;GZMA;SAMHD1;KLRK1;RNF213;IRF4;CCL5;IL2RB;STAT4;IRF8;SLAMF7;ST3GAL5;CD38;TRIM14;LAP3;B2M;GBP4;IDO1
2	MSigDB_Hallmark_2020	Complement	5.36511e-06	5.90162e-05	6.84903	83.1171	GZMK;APOBEC3G;LCK;GZMA;CCL5;SPOCK2;APOC1;GZMB;LAP3;RASGRP1
3	MSigDB_Hallmark_2020	IL-2/STAT5 Signaling	3.99686e-05	0.000263793	6.02173	60.9846	ABCB1;CCND2;IRF4;IL2RB;IRF8;CTLA4;CST7;GBP4;TGM2
4	MSigDB_Hallmark_2020	KRAS Signaling Up	3.99686e-05	0.000263793	6.02173	60.9846	MAP4K1;ADAMDEC1;ST6GAL1;ABCB1;CCND2;IRF8;EPHB2;IL7R;ETS1
5	MSigDB_Hallmark_2020	Inflammatory Response	0.000251236	0.0013818	5.25841	43.5876	CXCL9;LCK;RGS1;CCL5;IL2RB;IL7R;RASGRP1;CX3CL1
6	MSigDB_Hallmark_2020	Apoptosis	0.000314672	0.00148345	5.87942	47.4115	CD2;CCND2;PRF1;TIMP3;CD38;SQSTM1;CDC25B
7	MSigDB_Hallmark_2020	IL-6/JAK/STAT3 Signaling	0.000747289	0.00308257	7.596	54.684	CXCL9;ITGA4;STAT1;CD38;CXCL13
8	MSigDB_Hallmark_2020	Interferon Alpha Response	0.00106468	0.00390383	6.98903	47.8405	CD74;TRIM14;LAP3;B2M;GBP4
9	Reactome_2022	Immune System	1.42767e-17	5.16815e-15	5.10806	198.131	ITK;CIITA;PTPN22;CD3E;ITGAL;SLA2;CD3D;GM2A;GNLY;GRAP2;BLNK;TBC1D10C;CTLA4;B2M;CD96;LAG3;ITGA4;IL16;CHIT1;ZAP70;AIM2;LCK;NPC2;CD8A;IRF4;IRF8;CHI3L1;TRIM14;SQSTM1;CARD11;CD274;NLRC3;SAMHD1;RASGRP1;KLRK1;RNF213;CCL5;STAT4;IL21R;SLAMF7;GBP4;CD74;BCL11B;PTGES2;STAT1;SH2D1A;NFATC2;IL2RB;LCN2;CD27;KLRD1;CD247;IL7R;CLEC2D
10	Reactome_2022	Translocation Of ZAP-70 To Immunological Synapse	2.05392e-12	3.71759e-10	746.792	20097.1	ZAP70;LCK;PTPN22;CD247;CD3E;CD3D
11	Reactome_2022	Immunoregulatory Interactions Between A Lymphoid And A non-Lymphoid Cell	4.2945e-12	5.18203e-10	18.1935	476.19	CD96;ITGA4;SH2D1A;CD3E;ITGAL;CD3D;KLRK1;CD8A;SLAMF7;KLRD1;CD247;B2M;CLEC2D
12	Reactome_2022	Adaptive Immune System	1.25991e-11	1.14022e-09	5.77826	145.019	ITK;CD274;PTPN22;CD3E;ITGAL;CD3D;RASGRP1;KLRK1;RNF213;GRAP2;BLNK;SLAMF7;CTLA4;B2M;CD96;CD74;LAG3;ITGA4;SH2D1A;NFATC2;ZAP70;LCK;CD8A;KLRD1;CD247;CLEC2D;CARD11
13	Reactome_2022	Generation Of Second Messenger Molecules	3.61867e-10	2.61992e-08	58.4443	1270.56	ITK;ZAP70;LCK;GRAP2;CD247;CD3E;CD3D
14	Reactome_2022	Phosphorylation Of CD3 And TCR Zeta Chains	8.97308e-09	5.41376e-07	123.579	2289.81	LCK;PTPN22;CD247;CD3E;CD3D
15	Reactome_2022	PD-1 Signaling	1.63409e-08	8.45057e-07	102.977	1846.34	CD274;LCK;CD247;CD3E;CD3D
16	Reactome_2022	Cytokine Signaling In Immune System	2.52585e-08	1.14295e-06	4.6796	81.8654	CIITA;BCL11B;STAT1;IL16;SAMHD1;SLA2;LCK;IRF4;CCL5;GRAP2;IL2RB;BLNK;STAT4;LCN2;IL21R;IRF8;CD27;TRIM14;IL7R;SQSTM1;B2M;GBP4
17	Reactome_2022	Interferon Gamma Signaling	1.42526e-07	5.73271e-06	15.7218	247.835	CIITA;BCL11B;IRF4;STAT1;IRF8;TRIM14;B2M;GBP4
18	Reactome_2022	TCR Signaling	1.7434e-07	6.3111e-06	12.2382	190.453	ITK;ZAP70;LCK;GRAP2;PTPN22;CD247;CD3E;CD3D;CARD11
19	Reactome_2022	Costimulation By CD28 Family	3.88765e-07	1.27939e-05	17.8571	263.577	CD274;LCK;GRAP2;CTLA4;CD247;CD3E;CD3D
20	Reactome_2022	DAP12 Signaling	2.10442e-06	6.34832e-05	29.3974	384.267	KLRK1;LCK;GRAP2;KLRD1;B2M
21	Reactome_2022	DAP12 Interactions	8.43844e-06	0.000234978	21.2782	248.588	KLRK1;LCK;GRAP2;KLRD1;B2M
22	Reactome_2022	RUNX3 Regulates Immune Response And Cell Migration	1.10022e-05	0.000284486	121.912	1391.91	ITGA4;ITGAL;RUNX3
23	Reactome_2022	Interferon Signaling	1.79647e-05	0.000433549	6.7059	73.2761	CIITA;BCL11B;STAT1;IRF4;IRF8;TRIM14;SAMHD1;B2M;GBP4
24	Reactome_2022	Interleukin-2 Family Signaling	3.0808e-05	0.000697031	15.8134	164.266	STAT1;LCK;IL2RB;IL21R;STAT4
25	Reactome_2022	Innate Immune System	5.21823e-05	0.00111118	2.91188	28.7134	ITK;PTGES2;NFATC2;NLRC3;ITGAL;RASGRP1;CHIT1;AIM2;KLRK1;GM2A;GNLY;LCK;NPC2;GRAP2;TBC1D10C;LCN2;CHI3L1;KLRD1;CD247;B2M;CARD11
26	Reactome_2022	RUNX1 And FOXP3 Control Development Of Regulatory T Lymphocytes (Tregs)	6.44209e-05	0.00122739	52.2362	504.083	CTLA4;NFATC2;FOXP3
27	Reactome_2022	Interleukin-21 Signaling	6.44209e-05	0.00122739	52.2362	504.083	STAT1;IL21R;STAT4
28	Reactome_2022	Chemokine Receptors Bind Chemokines	0.000100034	0.00181061	12.0845	111.298	CXCL9;CCL21;CCL5;CXCL13;CX3CL1
29	Reactome_2022	Signaling By Interleukins	0.000258032	0.00444798	3.63287	30.0164	LCK;STAT1;IRF4;CCL5;IL2RB;BLNK;STAT4;LCN2;IL21R;IL16;IL7R;SQSTM1
30	Reactome_2022	Downstream TCR Signaling	0.000536767	0.00883225	8.20644	61.794	LCK;CD247;CD3E;CD3D;CARD11
31	Reactome_2022	Role Of Nef In HIV-1 Replication And Disease Pathogenesis	0.001127	0.017738	16.6067	112.729	LCK;CD247;B2M
32	Reactome_2022	FCERI Mediated Ca+2 Mobilization	0.00157629	0.0237757	14.6114	94.2829	ITK;GRAP2;NFATC2
33	Reactome_2022	Nef And Signal Transduction	0.00185396	0.0268453	40.3559	253.856	LCK;CD247
34	Reactome_2022	Interferon Alpha/Beta Signaling	0.00196787	0.0273988	8.15708	50.8251	IRF4;STAT1;IRF8;SAMHD1
35	Reactome_2022	FLT3 Signaling	0.00327309	0.0438836	11.0643	63.3103	LCK;GRAP2;SLA2
36	Reactome_2022	Interleukin-35 Signaling	0.00358266	0.0463187	26.8994	151.488	STAT1;STAT4
37	Reactome_2022	Fc Epsilon Receptor (FCERI) Signaling	0.00389021	0.0485605	5.11609	28.3907	ITK;GRAP2;NFATC2;RASGRP1;CARD11
