## Supplementary material for "Integration of Elemental Imaging and Spatial Transcriptomic Profiling for Proof-of-Concept Metals-Based Pathway Analysis of Colon Tumor Microenvironment": Table S8

### Sheet: Sheet1
	factor	view	feature	weight
0	Factor1	ST	LCN2	0.165143
1	Factor1	ST	TSPAN8	0.141259
2	Factor1	ST	PIGR	0.138408
3	Factor1	ST	CEACAM5	0.133237
4	Factor1	ST	FCGBP	0.130242
5	Factor1	ST	LGALS4	0.126147
6	Factor1	ST	AGR2	0.125427
7	Factor1	ST	EPCAM	0.125253
8	Factor1	ST	ASS1	0.124271
9	Factor1	ST	ATP1B1	0.121164
10	Factor2	ST	TFF1	0.163844
11	Factor2	ST	TFF3	0.138618
12	Factor2	ST	MUC6	0.136297
13	Factor2	ST	REG4	0.131396
14	Factor2	ST	TFF2	0.130993
15	Factor2	ST	MUC5AC	0.126454
16	Factor2	ST	MUC5B	0.121523
17	Factor2	ST	AGR2	0.116602
18	Factor2	ST	S100P	0.115408
19	Factor2	ST	SPP1	0.106135
20	Factor3	ST	PLA2G2A	0.124289
21	Factor3	ST	PIGR	0.124256
22	Factor3	ST	ASS1	0.120996
23	Factor3	ST	EPCAM	0.118205
24	Factor3	ST	AGR2	0.116052
25	Factor3	ST	LCN2	0.112799
26	Factor3	ST	LGALS4	0.111888
27	Factor3	ST	TNS4	0.108864
28	Factor3	ST	CLDN7	0.10837
29	Factor3	ST	NQO1	0.108033
30	Factor4	ST	DMBT1	0.133701
31	Factor4	ST	COL12A1	0.128042
32	Factor4	ST	MMP2	0.126683
33	Factor4	ST	COL1A1	0.0957492
34	Factor4	ST	COL1A2	0.0918702
35	Factor4	ST	CCN1	0.087798
36	Factor4	ST	DCN	0.0813104
37	Factor4	ST	CXCL8	0.0792859
38	Factor4	ST	COL7A1	0.0791105
39	Factor4	ST	SPON2	0.0787327
40	Factor5	ST	TFF1	0.146465
41	Factor5	ST	TFF2	0.141012
42	Factor5	ST	MUC6	0.134519
43	Factor5	ST	MUC5AC	0.133631
44	Factor5	ST	REG4	0.127228
45	Factor5	ST	TFF3	0.120281
46	Factor5	ST	MUC5B	0.103228
47	Factor5	ST	TSPAN1	0.077832
48	Factor5	ST	S100P	0.0742484
49	Factor5	ST	DES	0.0728466
50	Factor6	ST	DES	0.082354
51	Factor6	ST	SPP1	0.0538523
52	Factor6	ST	ACTG2	0.049772
53	Factor6	ST	SORBS1	0.0496354
54	Factor6	ST	SYNPO2	0.047884
55	Factor6	ST	CXCL8	0.0472022
56	Factor6	ST	PRUNE2	0.0449338
57	Factor6	ST	LMOD1	0.0439071
58	Factor6	ST	SYNM	0.0435201
59	Factor6	ST	FLNA	0.0418243
60	Factor7	ST	TFF2	0.104633
61	Factor7	ST	MUC6	0.0884263
62	Factor7	ST	PHGR1	0.0875524
63	Factor7	ST	MUC2	0.082527
64	Factor7	ST	FCGBP	0.0749749
65	Factor7	ST	REG4	0.0695177
66	Factor7	ST	MUC17	0.0659523
67	Factor7	ST	TFF1	0.0638851
68	Factor7	ST	TFF3	0.0631825
69	Factor7	ST	PADI3	0.0626874
70	Factor8	ST	MUC6	0.245998
71	Factor8	ST	TFF1	0.194263
72	Factor8	ST	MUC5AC	0.192609
73	Factor8	ST	MUC5B	0.16561
74	Factor8	ST	TFF2	0.155992
75	Factor8	ST	SMOC2	0.151549
76	Factor8	ST	TFF3	0.122745
77	Factor8	ST	KLK6	0.115362
78	Factor8	ST	AQP5	0.101444
79	Factor8	ST	EPHB3	0.0992691
80	Factor9	ST	DES	0.0741748
81	Factor9	ST	IGHG1	0.060447
82	Factor9	ST	CLDN2	0.0541939
83	Factor9	ST	CLU	0.049862
84	Factor9	ST	TEX9	0.0486223
85	Factor9	ST	ACTG2	0.0478944
86	Factor9	ST	SLC12A2	0.0478715
87	Factor9	ST	CKB	0.0467621
88	Factor9	ST	TAGLN	0.0463569
89	Factor9	ST	KLK7	0.0451347
90	Factor1	SC	Epithelial	0.0776969
91	Factor1	SC	Proliferating B Cells	0.0267331
92	Factor1	SC	T cells	0.0194539
93	Factor1	SC	Macrophage	0.00836638
94	Factor1	SC	Endothelial	0.00740109
95	Factor1	SC	Mast cell	0.00722955
96	Factor1	SC	Dendritic cell	0.00301091
97	Factor1	SC	Red blood cells	0.00139422
98	Factor1	SC	B Memory Cells	0.00138655
99	Factor1	SC	Neuronal	0.000778946
100	Factor2	SC	Epithelial	0.103802
101	Factor2	SC	Monocyte	0.0237455
102	Factor2	SC	Macrophage	0.00831258
103	Factor2	SC	Mast cell	0.00586831
104	Factor2	SC	Red blood cells	0.00175347
105	Factor2	SC	B Naive Cells	0.000424887
106	Factor3	SC	Epithelial	0.0671689
107	Factor3	SC	Proliferating B Cells	0.0461585
108	Factor3	SC	T cells	0.0105953
109	Factor3	SC	Endothelial	0.00875626
110	Factor3	SC	Mast cell	0.00637633
111	Factor3	SC	Neuronal	0.0047119
112	Factor3	SC	Dendritic cell	0.00228932
113	Factor3	SC	Macrophage	0.00222851
114	Factor3	SC	Red blood cells	0.00103738
115	Factor3	SC	B Cell Precursors	0.000239288
116	Factor4	SC	Mesenchymal	0.0414585
117	Factor4	SC	Epithelial	0.0191005
118	Factor4	SC	Endothelial	0.00203478
119	Factor4	SC	Plasma cells	0.00141922
120	Factor4	SC	Red blood cells	0.000841017
121	Factor4	SC	Neuronal	2.49495e-05
122	Factor5	SC	Epithelial	0.019638
123	Factor5	SC	Macrophage	0.0176489
124	Factor5	SC	B Naive Cells	0.000195344
125	Factor5	SC	Endothelial	0.000139642
126	Factor6	SC	Monocyte	0.00950727
127	Factor6	SC	Mast cell	0.00185839
128	Factor6	SC	Red blood cells	0.000201387
129	Factor7	SC	Epithelial	0.022206
130	Factor7	SC	B Memory Cells	0.00506838
131	Factor7	SC	Endothelial	0.00480027
132	Factor7	SC	Plasma cells	0.00191337
133	Factor7	SC	Red blood cells	0.00092882
134	Factor7	SC	B Naive Cells	0.000205103
135	Factor8	SC	Proliferating B Cells	0.0410388
136	Factor8	SC	Mesenchymal	0.0112914
137	Factor8	SC	Monocyte	0.00711888
138	Factor8	SC	B Memory Cells	0.00359388
139	Factor8	SC	Dendritic cell	0.00146357
140	Factor8	SC	Plasma cells	0.00132304
141	Factor8	SC	Neuronal	0.00107952
142	Factor8	SC	Endothelial	0.000185041
143	Factor9	SC	Proliferating B Cells	0.0229155
144	Factor9	SC	Epithelial	0.0119173
145	Factor9	SC	T cells	0.00530509
146	Factor9	SC	Dendritic cell	0.00264789
147	Factor9	SC	Neuronal	0.00161195
148	Factor9	SC	Mast cell	0.00102899
149	Factor9	SC	Plasma cells	0.0008436
150	Factor9	SC	B Cell Precursors	0.000235302
151	Factor1	metals	Mg	0.077533
152	Factor1	metals	Cu	0.0548197
153	Factor1	metals	Mn	0.0515136
154	Factor1	metals	Ca	0.0288594
155	Factor1	metals	K	0.0155921
156	Factor1	metals	Zn	0.0133977
157	Factor3	metals	Cu	0.0310358
158	Factor3	metals	K	0.0112626
159	Factor3	metals	Mg	0.00972563
160	Factor3	metals	Zn	0.00806581
161	Factor3	metals	Ca	0.00612627
162	Factor3	metals	Mn	0.00316591
163	Factor4	metals	Fe	0.0131205
164	Factor6	metals	Zn	0.0407546
165	Factor6	metals	K	0.0181047
166	Factor7	metals	K	0.0826458
167	Factor7	metals	Mg	0.0687665
168	Factor7	metals	Ca	0.0594047
169	Factor7	metals	Zn	0.0499256
170	Factor7	metals	Mn	0.0393758
171	Factor7	metals	Cu	0.0071077
172	Factor8	metals	Fe	0.0232258
173	Factor8	metals	Mg	0.0134342
174	Factor8	metals	Ca	0.0134148
175	Factor8	metals	Mn	7.60239e-05
176	Factor9	metals	Ca	0.0444161
177	Factor9	metals	Cu	0.0407994
178	Factor9	metals	Mn	0.0382347
179	Factor9	metals	K	0.037647
180	Factor9	metals	Mg	0.0304427
181	Factor9	metals	Zn	0.0237378
