## Supplementary material for "Integration of Elemental Imaging and Spatial Transcriptomic Profiling for Proof-of-Concept Metals-Based Pathway Analysis of Colon Tumor Microenvironment": Table S9

### Sheet: Sheet1
	annot	variable	Mean	SE	estimate	std.error	statistic	adj.p.value
0	Cancer	Factor1	3.72078	0.108757	12.623	0.712243	17.7229	4.18554e-67
1	Cancer	Factor2	0.644713	0.104647	2.23335	0.676116	3.30321	0.00385723
2	Cancer	Factor3	0.125073	0.107881	0.500688	0.699251	0.716035	0.632016
3	Cancer	Factor4	0.0773513	0.0772746	0.281515	0.498906	0.564265	0.572606
4	Cancer	Factor5	-0.381546	0.0741999	-0.844819	0.502985	-1.67961	0.155241
5	Cancer	Factor6	-3.12058	0.0901655	-7.29898	0.59894	-12.1865	2.88816e-33
6	Cancer	Factor7	-2.37064	0.0797265	-7.22631	0.527786	-13.6917	3.95856e-41
7	Cancer	Factor8	0.539407	0.0855774	1.21028	0.550504	2.19849	0.0559427
8	Cancer	Factor9	-0.958858	0.0591963	-1.91704	0.394871	-4.85485	2.50199e-06
9	Interface	Factor1	-9.36939	0.321923	-0.467132	0.754726	-0.618943	0.535989
10	Interface	Factor2	-3.67543	0.154197	-2.08679	0.716444	-2.9127	0.00720621
11	Interface	Factor3	-1.778	0.252141	-1.40238	0.740959	-1.89266	0.169802
12	Interface	Factor4	-1.9083	0.170824	-1.70414	0.528664	-3.22348	0.00510658
13	Interface	Factor5	3.59162	0.233388	3.12834	0.532987	5.86946	1.89145e-08
14	Interface	Factor6	6.41007	0.282653	2.23168	0.634665	3.51631	0.000589974
15	Interface	Factor7	4.69997	0.292199	-0.155701	0.559266	-0.278403	0.780718
16	Interface	Factor8	0.114067	0.171228	0.784939	0.583339	1.3456	0.238013
17	Interface	Factor9	1.44067	0.214393	0.482484	0.418423	1.1531	0.248939
18	Muscularis	Factor1	-17.2775	0.065553	-8.37523	0.727127	-11.5182	6.40148e-30
19	Muscularis	Factor2	-2.10267	0.0808835	-0.51403	0.690245	-0.744706	0.608658
20	Muscularis	Factor3	0.854628	0.0565679	1.23024	0.713863	1.72336	0.169802
21	Muscularis	Factor4	0.350767	0.0284896	0.554931	0.509332	1.08953	0.551975
22	Muscularis	Factor5	0.51171	0.113591	0.0484372	0.513496	0.0943283	0.924853
23	Muscularis	Factor6	13.8573	0.0932833	9.67885	0.611456	15.8292	3.55659e-54
24	Muscularis	Factor7	11.0126	0.0441865	6.15695	0.538815	11.4268	1.78019e-29
25	Muscularis	Factor8	-2.98451	0.0213271	-2.31363	0.562008	-4.11673	0.00015683
26	Muscularis	Factor9	4.5303	0.0539275	3.57212	0.403123	8.86113	4.68885e-18
27	Serosa	Factor1	-12.6829	2.22373	-3.78068	2.1029	-1.79784	0.0963708
28	Serosa	Factor2	-1.22117	0.227144	0.367466	1.99624	0.18408	0.85396
29	Serosa	Factor3	-0.704162	0.980526	-0.328547	2.06454	-0.159138	0.873568
30	Serosa	Factor4	0.66353	0.532986	0.867694	1.47302	0.589056	0.572606
31	Serosa	Factor5	-1.86869	0.24007	-2.33196	1.48507	-1.57028	0.155241
32	Serosa	Factor6	-0.433158	1.34256	-4.61155	1.76837	-2.60779	0.00914683
33	Serosa	Factor7	6.08073	1.08602	1.22506	1.55829	0.786157	0.575763
34	Serosa	Factor8	-0.352454	0.419972	0.318418	1.62536	0.195905	0.844694
35	Serosa	Factor9	-1.17938	0.474942	-2.13756	1.16586	-1.83347	0.0890767
