## Supplementary material for "Integration of Elemental Imaging and Spatial Transcriptomic Profiling for Proof-of-Concept Metals-Based Pathway Analysis of Colon Tumor Microenvironment": Table S10

### Sheet: Sheet1
Factor	Comparison	Estimate	SE	Z	Adj.P-value
Factor1	Cancer > Interface	13.1	0.38	34.4	2.4e-08
Factor1	Cancer > Muscularis	21	0.25	83.8	2.4e-08
Factor1	Cancer > Serosa	16.4	2.8	5.85	5.5e-08
Factor1	Interface > Muscularis	7.91	0.433	18.3	2.4e-08
Factor1	Interface > Serosa	3.31	2.82	1.17	0.644
Factor1	Muscularis > Serosa	-4.59	2.81	-1.64	0.359
Factor2	Cancer > Interface	4.32	0.361	12	2.4e-08
Factor2	Cancer > Muscularis	2.75	0.238	11.6	2.4e-08
Factor2	Cancer > Serosa	1.87	2.66	0.702	0.896
Factor2	Interface > Muscularis	-1.57	0.411	-3.83	0.000758
Factor2	Interface > Serosa	-2.45	2.68	-0.916	0.797
Factor2	Muscularis > Serosa	-0.881	2.67	-0.331	0.988
Factor3	Cancer > Interface	1.9	0.373	5.1	2.16e-06
Factor3	Cancer > Muscularis	-0.73	0.246	-2.97	0.016
Factor3	Cancer > Serosa	0.829	2.75	0.301	0.99
Factor3	Interface > Muscularis	-2.63	0.425	-6.19	2.79e-08
Factor3	Interface > Serosa	-1.07	2.77	-0.387	0.98
Factor3	Muscularis > Serosa	1.56	2.76	0.565	0.942
Factor4	Cancer > Interface	1.99	0.266	7.46	2.4e-08
Factor4	Cancer > Muscularis	-0.273	0.175	-1.56	0.403
Factor4	Cancer > Serosa	-0.586	1.96	-0.299	0.991
Factor4	Interface > Muscularis	-2.26	0.303	-7.45	2.4e-08
Factor4	Interface > Serosa	-2.57	1.98	-1.3	0.563
Factor4	Muscularis > Serosa	-0.313	1.97	-0.159	0.999
Factor5	Cancer > Interface	-3.97	0.268	-14.8	2.4e-08
Factor5	Cancer > Muscularis	-0.893	0.177	-5.05	2.78e-06
Factor5	Cancer > Serosa	1.49	1.98	0.752	0.876
Factor5	Interface > Muscularis	3.08	0.306	10.1	2.4e-08
Factor5	Interface > Serosa	5.46	1.99	2.74	0.0315
Factor5	Muscularis > Serosa	2.38	1.98	1.2	0.627
Factor6	Cancer > Interface	-9.53	0.32	-29.8	2.4e-08
Factor6	Cancer > Muscularis	-17	0.211	-80.6	2.4e-08
Factor6	Cancer > Serosa	-2.69	2.36	-1.14	0.664
Factor6	Interface > Muscularis	-7.45	0.364	-20.5	2.4e-08
Factor6	Interface > Serosa	6.84	2.37	2.88	0.0207
Factor6	Muscularis > Serosa	14.3	2.36	6.05	3.36e-08
Factor7	Cancer > Interface	-7.07	0.282	-25.1	2.4e-08
Factor7	Cancer > Muscularis	-13.4	0.186	-72.1	2.4e-08
Factor7	Cancer > Serosa	-8.45	2.08	-4.07	0.000279
Factor7	Interface > Muscularis	-6.31	0.321	-19.7	2.4e-08
Factor7	Interface > Serosa	-1.38	2.09	-0.66	0.912
Factor7	Muscularis > Serosa	4.93	2.08	2.37	0.0833
Factor8	Cancer > Interface	0.425	0.294	1.45	0.47
Factor8	Cancer > Muscularis	3.52	0.194	18.2	2.4e-08
Factor8	Cancer > Serosa	0.892	2.17	0.412	0.976
Factor8	Interface > Muscularis	3.1	0.335	9.26	2.4e-08
Factor8	Interface > Serosa	0.467	2.18	0.214	0.997
Factor8	Muscularis > Serosa	-2.63	2.17	-1.21	0.619
Factor9	Cancer > Interface	-2.4	0.211	-11.4	2.4e-08
Factor9	Cancer > Muscularis	-5.49	0.139	-39.5	2.4e-08
Factor9	Cancer > Serosa	0.221	1.55	0.142	0.999
Factor9	Interface > Muscularis	-3.09	0.24	-12.9	2.4e-08
Factor9	Interface > Serosa	2.62	1.57	1.67	0.338
Factor9	Muscularis > Serosa	5.71	1.56	3.67	0.00143
